# Nature prescriptions: a scoping review with a nested meta-analysis

**DOI:** 10.1101/2022.03.23.22272674

**Authors:** Phi-Yen Nguyen, Hania Rahimi-Ardabili, Xiaoqi Feng, Thomas Astell-Burt

**Affiliations:** Population Wellbeing and Environment Research Lab (PowerLab), School of Population Health, University of New South Wales, Sydney, New South Wales, Australia; School of Public Health and Preventive Medicine, Monash University, Melbourne, Victoria, Australia; Centre for Health Informatics, Australian Institute of Health Innovation, Macquarie University, Sydney, New South Wales, Australia; Population Wellbeing and Environment Research Lab (PowerLab), School of Health and Society, Faculty of Arts, Social Sciences, and Humanities, University of Wollongong, Wollongong, New South Wales, Australia

## Abstract

**Background:** “Nature prescriptions” are gaining popularity as a form of social prescribing and in response to calls for sustainable healthcare. Our review and meta-analysis appraised evidence of effectiveness of nature prescriptions on various health outcomes. In doing so, we sought to determine the factors that are critical for the success of nature prescriptions, based on Social Cognitive Theory.

**Methods:** This is a scoping review with a nested meta-analysis for a subset of outcomes. Five databases were searched up to July 25, 2021. Randomised and non-randomised controlled studies featuring a nature prescription (i.e. an instruction or organised programme, by a health or social provider, to promote spending time in nature) are included. All health outcomes are eligible, but only key pre-specified outcomes are qualified for meta-analysis. Two reviewers independently conducted all steps of study selection; one reviewer conducted data collection and risk of bias assessment. Summary data was extracted from published reports for analysis. Random-effect models for meta-analysis were conducted using Review Manager 5.4.1.

**Findings:** We identified 86 unique studies (116 reports), of which 26 studies contributed data to meta-analysis. Compared to control, nature prescription programmes resulted in a greater reduction in systolic blood pressure (MD = -4·9mmHg [-9·6 to -0·1], I^2^=65%) and diastolic blood pressure (MD = -3·6mmHg [-7·4 to 0·1], I^2^=67%). They also had a moderate-to-large effect on depression scores (SMD=0·5 [0·2 to 0·8], I^2^=79%) and anxiety score (SMD=0·6 [0·1 to 1·2], I^2^=90%). Lastly, they resulted in a greater increase in daily step counts (MD = 900 steps [790-1010], I^2^=0%), but did not improve weekly time of moderate physical activities (MD = 25·9 minutes [-10·3 to 62·1], I^2^=53%). Most studies have moderate to high risk of bias, principally due to non-blinding nature of the interventions, small sample size and lack of analysis plan to rule out risks of bias.

**Interpretation:** Nature prescription programmes may provide cardiometabolic and mental health benefits and increase physical activity. Effective nature prescription programmes can select from a range of natural settings, activities and might be implemented via social and community channels, besides health providers. The Social Cognition Theory is useful in designing future nature prescription programmes.

**Funding:** This work was supported by the Hort Frontiers Green Cities Fund, part of the Hort Frontiers strategic partnership initiative developed by Hort Innovation, with co-investment from the University of Wollongong (UOW) Faculty of Social Sciences, the UOW Global Challenges initiative and contributions from the Australian Government (project number #GC15005). T.A-B. was supported by a National Health and Medical Research Council Boosting Dementia Research Leader Fellowship (#1140317). X.F. was supported by a National Health and Medical Research Council Career Development Fellowship (#1148792).

**Panel: Research in context**

Evidence before this study
Extensive evidence indicates contact with nature is associated with social, mental and physical health. However, little evidence exists on the effectiveness of nature prescriptions, which involve a health provider (e.g. general practitioner) recommending a patient to spend a fixed amount of time a week in a natural setting (e.g. a park). Other studies have attempted to evaluate the benefits of food prescription or green prescription programmes, which do not necessarily involve nature exposure. Only one systematic review on nature prescriptions has been conducted to date, which is a qualitative review without meta-analysis. The review concluded that the evidence (studies up to June 2019) was too sparse to discern any clear evidence of health impacts. There was insufficient information to assess the risk of bias or quality of evidence in the review. Moreover, the review included only nature prescriptions dispensed in outpatient settings, which left out prescription programmes implemented by other institutions, such as welfare centres, social services, universities or workplaces.

Added value of this study
Our review is the first to provide comprehensive appraisal including meta-analysis of the effectiveness of nature prescription programs on multiple health outcomes. The scoping review identified a range of promising nature-based interventions that were dispensed outside the clinic setting and did not self-label as a nature prescription, but would be effective as one. The nested meta-analyses on key outcomes demonstrated positive benefits on blood pressure, symptoms of depression and anxiety, and physical activity levels.

Implications of all the available evidence
Our findings suggest that an effective nature prescription programme can select from a range of natural settings, activities and can be implemented via social and community channels, in addition to health providers. In addition, we also demonstrated that the Social Cognition Theory framework is useful in designing future nature prescription programmes.
