## Supplementary File S2: Risk of bias assessments for "Nature prescriptions: a scoping review with a nested meta-analysis"

### Sheet: ROB 2.0
Study	DS	D1	D2	D3	D4	D5
Systolic blood pressure
Akgoz_2020									Low risk
Brown_2014									Some concerns
Grazuleviciene_2015									High risk
Hoffman_2018
Lee_2014								D1	Randomisation process
Mao_2012b								D2	Deviations from the intended interventions
Park_2010								D3	Missing outcome data
Plotnikoff_2017								D4	Measurement of the outcome
Wu_2020								D5	Selection of the reported result
Akgoz_2020								DS	Period and carryover effects
Brown_2014
Diastolic blood pressure
Grazuleviciene_2015
Hoffman_2018
Lee_2014
Mao_2012b
Park_2010
Plotnikoff_2017
Song_2013
Wu_2020
Depression
Arbillaga-Etxarri_2018
Chun_2017
Detweiler_2015
Kam_2010
Kim_2018
Lacharite-Lemieux_2015
Makizako_2020
Palsdottir_2020
Ryu_2020
Serrat_2020
South_2021
Vujcic_2017
Study	DS	D1	D2	D3	D4	D5
Anxiety
Arbillaga-Etxarri_2018
Chun_2017
Kam_2010
Kim_2018
Ng_2018
Palsdottir_2020
Ryu_2020
Serrat_2020
Vujcic_2017
Daily step count
Arbillaga-Etxarri_2018
Baba_2021
Brown_2014
Finkelstein_2013
Makizako_2020
Plotnikoff_2017
Ryu_2020
Moderate physical activities
Demark-Wahnefried_2018
Makizako_2020
Muller-Riemenschneider_2020
Razani_2018
Miller_2020

### Sheet: ROBIN-I
Study	D1	D2	D3	D4	D5	D6	D7
Systolic blood pressure
Bang_2017										Low risk
Brito_2020										Some concerns
Shin_1999										High risk
Sung_2012
Diastolic blood pressure									D1	Confounding
Bang_2017									D2	Selection of participants into the study
Brito_2020									D3	Misclassification of interventions
Shin_1999									D4	Deviations from intended interventions
Sung_2012									D5	Missing data
Depression									D6	Measurement of the outcome
Bang_2017									D7	Selection of the reported result
Bang_2018
Han_2016
Verra_2011
Yi_2021
Anxiety
Koselka_2019
Verra_2011
Daily step count
Garshol_2020
Moderate physical activities
Bang_2017
Garshol_2020
Mohamed_2018
Barton_2015
Tharrey_2020
